# Array Comparative Genomic Hybridisation and Droplet Digital PCR uncover recurrent copy number variation of the titin segmental duplication region

**DOI:** 10.1101/2022.03.16.22272470

**Authors:** Lydia Sagath, Vilma-Lotta Lehtokari, Katarina Pelin, Kirsi Kiiski

## Abstract

Intragenic segmental duplication regions are potential hotspots for recurrent copy number variation and possible pathogenic aberrations. Two large sarcomeric genes, nebulin and titin, both contain such segmental duplication regions. Using our custom Comparative Genomic Hybridization array, we have previously shown that a gain or loss of more than one copy of the repeated block of the nebulin triplicate region constitutes a recessive pathogenic mutation. Using targeted array-CGH, similar copy number variants can be detected in the segmental duplication region of titin. Due to the limitations of the array-CGH methodology and the repetitiveness of the region, the exact copy numbers of the blocks could not be determined. Therefore, we developed complementary custom Droplet Digital PCR assays for the titin segmental duplication region to confirm true variation. Our combined methods show that the titin segmental duplication region is subject to recurrent copy number variants, which is surprisingly common. Gains and losses were detected in samples from healthy individuals as well as in samples from patients with different muscle disorders. The copy number variation observed in our cohort is likely benign, but pathogenic copy number variants in the segmental duplication region of titin cannot be excluded. Further investigations are needed, however, this region should no longer be neglected in genetic analyses.
