## Supplemental Table 1 for "Array Comparative Genomic Hybridisation and Droplet Digital PCR uncover recurrent copy number variation of the titin segmental duplication region"

### Sheet: dMIQE2020
ITEM TO CHECK	PROVIDED	COMMENT
Column1	Y/N	Column2	Y	Y	raw data uploaded to online repository with ID:
1. SPECIMEN			N	N	raw data included as supplemental files:
Detailed description of specimen type and numbers	y	In manuscript, section Materials and methods > Samples		NA	raw data available on request:
Sampling procedure (including time to storage)	y	In manuscript, section Materials and methods > Samples			raw data not available:
Sample aliquotation, storage conditions and duration	y	In manuscript, section Materials and methods > Samples
2. NUCLEIC ACID EXTRACTION
Description of extraction method including amount of sample processed	y	In manuscript, section Materials and methods > Samples
Volume of solvent used to elute/resuspend extract	y	In manuscript, section Materials and methods > Samples
Number of extraction replicates	n	Not performed or N/A
Extraction blanks included?	n	Not performed or N/A
3. NUCLEIC ACID ASSESSMENT AND STORAGE
Method to evaluate quality of nucleic acids	y	In manuscript, section Materials and methods > Samples
Method to evaluate quantity of nucleic acids (including molecular weight and calculations when using mass)	y	In manuscript, section Materials and methods > Samples
Storage conditions: temperature, concentration, duration, buffer, aliquots	y	In manuscript, section Materials and methods > Samples
Clear description of dilution steps used to prepare working DNA solution	y	In manuscript, section Materials and methods > Samples
4. NUCLEIC ACID MODIFICATION
Template modification (digestion, sonication, pre-amplification, bisulphite etc.)	y	In manuscript, section Materials and methods > Digital droplet PCR > Assay protocol
Details of repurification following modification if performed	n	Not performed
5. REVERSE TRANSCRIPTION
cDNA priming method and concentration	n	N/A
One or two step protocol (include reaction details for two step)	n	N/A
Amount of RNA added per reaction	n	N/A
Detailed reaction components and conditions	n	N/A
Estimated copies measured with and without addition of RT*	n	N/A
Manufacturer of reagents used with catalogue and lot numbers	n	N/A
Storage of cDNA: temperature, concentration, duration, buffer and aliquots	n	N/A
6. dPCR OLIGONUCLEOTIDES DESIGN AND TARGET INFORMATION
Sequence accession number or official gene symbol	y	In supplemental information, Table 2
Method (software) used for design and in silico verification	y	In manuscript, section Materials and methods > Primer and probe design
Location of amplicon	y	In supplemental information, Table 2
Amplicon length	y	In supplemental information, Table 2
Primer and probe sequences (or amplicon context sequence)**	y	In supplemental information, Table 2
Location and identity of any modifications	n	N/A
Manufacturer of oligonucleotides	y	In manuscript, section Materials and methods > Primer and probe design
7. dPCR PROTOCOL
Manufacturer of dPCR instrument and instrument model	y	In manuscript, section Materials and methods > Digital droplet PCR > Assay protocol
Buffer/kit manufacturer with catalogue and lot number	y	In manuscript, section Materials and methods > Digital droplet PCR > Assay protocol
Primer and probe concentration	y	In manuscript, section Materials and methods > Digital droplet PCR > Assay protocol
Pre-reaction volume and composition (incl. amount of template and if restriction enzyme added)	y	In manuscript, section Materials and methods > Digital droplet PCR > Assay protocol
Template treatment (initial heating or chemical denaturation)	y	In manuscript, section Materials and methods > Digital droplet PCR > Assay protocol
Polymerase identity and concentration, Mg++ and dNTP concentrations***	Y	In manuscript, section Materials and methods > Digital droplet PCR > Assay protocol
Complete thermocycling parameters	y	In manuscript, section Materials and methods > Digital droplet PCR > Assay protocol
8. ASSAY VALIDATION
Details of optimisation performed	y	In manuscript, section Materials and methods > Digital droplet PCR > Optimisation of assay conditions
Analytical specificity (vs. related sequences) and limit of blank (LOB)	y	In manuscript, section Materials and methods > Primer and probe design, LOB N/A
Analytical sensitivity/LoD and how this was evaluated	y	In manuscript, section Results > Filtering
Testing for inhibitors (from biological matrix/extraction)	n	Not performed or N/A
9. DATA ANALYSIS
Description of dPCR experimental design	y	In manuscript, section Materials and methods > Digital droplet PCR
Comprehensive details negative and positive of controls (whether applied for QC or for estimation of error)	y	In manuscript, section Materials and methods > Digital droplet PCR > Assay protocol
Partition classification method (thresholding)	y	In manuscript, section Materials and methods > Digital droplet PCR > Data extraction and filtering
Examples of positive and negative experimental results (including fluorescence plots in supplemental material)	y	In supporting information, Figure S1	x
Description of technical replication	y	In manuscript, section Materials and methods > Digital droplet PCR > Assay protocol
Repeatability (intra-experiment variation)	y	In manuscript, section Materials and methods > Digital droplet PCR > Statistical analysis
Reproducibility (inter-experiment/user/lab etc. variation )	y	In manuscript, section Materials and methods > Digital droplet PCR > Statistical analysis
Number of partitions measured (average and standard deviation )	y	In supplemental information, Table S3
Partition volume	n	N/A
Copies per partition (λ or equivalent ) (average and standard deviation)	y	In supplemental information, Table S3
dPCR analysis program (source, version)	y	In manuscript, section Materials and methods > Digital droplet PCR > Data extraction and filtering & Statistical analysis
Description of normalisation method	y	In manuscript, section Materials and methods > Digital droplet PCR > Data extraction and filtering & Statistical analysis
Statistical methods used for analysis	y	In manuscript, section Materials and methods > Digital droplet PCR > & Statistical analysis
Data transparency	y	Raw data available at reasonable request, filtered data supplied in supplemental information, Tables S9 to S17
Table S1. dMIQE2020 checklist for authors, reviewers and editors. Authors should fill detail whether information is provided. Where ‘yes’ is selected use comment box to detail location of information or to include the information. Where ‘no’ is selected use comment box to outline rationale for omission. Sections 4 and 5 may not apply depending on experiment.
* Assessing the absence of DNA using a no RT assay (or where RT has been inactivated) is essential when first extracting RNA. Once the sample has been validated as DNA-free, inclusion of a no-RT control is desirable, but no longer essential.
** Disclosure of the primer and probe sequence is highly desirable and strongly encouraged. However, since not all commercial pre-designed assay vendors provide this information when it is not available assay context sequences must be submitted (Bustin et al. Primer sequence disclosure: A clarification of the miqe guidelines. Clin Chem 2011;57:919-21.)
*** Details of reaction components is highly desirable, however not always possible for commercial disclosure reasons. Inclusion of catalogue number is essential where component reagent details are not available.
