## Supplemental Table 2 for "Array Comparative Genomic Hybridisation and Droplet Digital PCR uncover recurrent copy number variation of the titin segmental duplication region"

### Sheet: Taul1
TTN SD exon I
Target	Sequence	Amplicon length	Amplicon locations within NG_011618.3	GC%	Length in bp	Tm (°C)	Expected normal CN
Forward primer	GTGCCACCCACAAAAGGTAG	115-116 bp	c.72355_172468, c.176616_176729, c.180876_180989, c.183524_183638	50	20	54.32	8
Reverse primer	TTGGCACCTCTGGGACTTTA			50	20	54.75
Hydrolysis probe	TGCTGTGTTTGATATTGTTTGTTTGTC			33	27	56.87
TTN SD exon VII
Target	Sequence	Amplicon length	Amplicon locations within NG_011618.3	GC%	Length in bp	Tm (°C)	Expected normal CN
Forward primer	AGCTCAAGAAGTTGTCCCAG	105 bp	c.173588_173692, c.177849_177953, c.182109_182213	50	20	55.2	6
Reverse primer	TCTGCAGAAAAAGGACAGGG			50	20	55.11
Hydrolysis probe	AACCAGAAGCCCCACCTGCCACAGG			64	25	65.15
TTN POST-SD
Target	Sequence	Amplicon length	Amplicon locations within NG_011618.3	GC%	Length in bp	Tm (°C)	Expected normal CN
Forward primer	GGGTGCTCTGAGCTTTTGTC	120 bp	c.183985_184104	55	20	56.8	2
Reverse primer	CGACAGCAGGTGCTTTCTTT			50	20	57.07
Hydrolysis probe	ACCGTACCACCTAAGAAACCTGTCC			52	25	59.22
NEB TRI exon VIII
Target	Sequence	Amplicon length	Amplicon locations within NG_009382.2	GC%	Length in bp	Tm (°C)	Expected normal CN
Forward primer	ACCACAAAGCCAAGATCTCC	104 bp	c.138874_138977	50	20	54.15	6
Reverse primer	GTGCAGGTAATGGCGATAGT		c.149427_149530	50	20	54.9
Hydrolysis probe	CATGGTGTCCATCAGCGCTGCCAAAGAAGG		c.159978_160081	57	30	68.78
