## Supplemental Table 3 for "Array Comparative Genomic Hybridisation and Droplet Digital PCR uncover recurrent copy number variation of the titin segmental duplication region"

### Sheet: Taul3
	Droplet number per 20 μl					Target copies per 20 μl					Reference copies per 20 μl
	Min	Max	Mean	σ	%CV	Min	Max	Mean	σ	%CV	Min	Max	Mean	σ	%CV
TTN SD exon I	9823	20392	15651.3	2159.5	13.7976	2478.57	101233	18267.2	20749.8	113.59	540.827	26111.1	4804.41	5306.45	110.45
TTN SD exon VII	8786	19674	15500.8	2322.3	14.9818	1771.57	76381.2	15025.9	16904.7	112.504	687.136	26081.8	4905.43	5382.41	109.723
TTN Post-SD	8774	19697	15464.3	2336.48	15.1089	835.51	64894.7	6496.5	9596.25	147.714	971.245	66745.8	6423.14	9632.84	149.971
NEB TRI exon VIII	9711	19358	15042.2	2122.02	14.1071	1789.68	74472.9	15426.2	15795.6	102.395	670.762	28346.9	5223.13	5641.45	108.009
