## Supplemental Table 4 for "Array Comparative Genomic Hybridisation and Droplet Digital PCR uncover recurrent copy number variation of the titin segmental duplication region"

### Sheet: Sheet1
TTN SD exon I
	ddPCR estimated CN					aCGH estimated CN
	Min	Max	Mean	σ	%CV	Min	Max	Mean	σ	%CV
Loss (n = 11)	4.99	8.85	7.08333	1.07382	15.1598	4.89501	5.7916	5.37337	0.237359	4.41731
Normal (n = 35)	5.42	10.59	7.628	1.00282	13.1465	5.33916	7.30919	6.05615	0.336187	5.55117
Gain (n = 9)	5.05	13.68	8.8375	2.28962	25.908	6.49672	11.2895	7.49687	1.56399	20.8619
TTN SD exon VII
	ddPCR estimated CN					aCGH estimated CN
	Min	Max	Mean	σ	%CV	Min	Max	Mean	σ	%CV
Loss (n = 11)	2.90111	7.53756	5.44945	1.02849	18.8732	4.89501	5.7916	5.37337	0.237359	4.41731
Normal (n = 35)	4.96013	9.46447	5.9873	0.767098	12.8121	5.33916	7.30919	6.05615	0.336187	5.55117
Gain (n = 9)	5.2774	12.6179	7.36011	2.0995	28.5254	6.49672	11.2895	7.49687	1.56399	20.8619
TTN Post-SD
	ddPCR estimated CN					aCGH estimated CN
	Min	Max	Mean	σ	%CV	Min	Max	Mean	σ	%CV
Loss (n = 11)	0.74	16.77	2.70577	3.18009	117.53	1.80363	2.28509	1.9925	0.118142	5.92936
Normal (n = 35)	1.49	40.19	3.13839	5.89609	187.87	1.67475	2.51813	1.99382	0.150327	7.53962
Gain (n = 9)	2.43	1.87	2.15556	0.176076	8.16846	1.91667	2.05253	1.97689	0.0508206	2.57073
NEB TRI exon VIII
	ddPCR estimated CN					aCGH estimated CN
	Min	Max	Mean	σ	%CV	Min	Max	Mean	σ	%CV
Loss (n = 4)	4.58	4.72	4.655	0.058023	1.24647	4.42526	5.03612	4.73069	0.431942	9.13064
Normal (n = 47)	3.27	7.06	5.81602	0.67298	11.5711	4.95338	6.40351	5.97779	0.223294	3.73538
Gain (n = 4)	6.76	11.39	8.8575	1.6032	18.0999	6.96833	10.8706	8.88978	1.77762	19.9962
