## Supplemental Table 5 for "Array Comparative Genomic Hybridisation and Droplet Digital PCR uncover recurrent copy number variation of the titin segmental duplication region"

### Sheet: Sheet1
Assay	One-way ANOVA		Tukey’s HSD
			Loss-Gain		Norm-Gain		Norm-Loss
	F	p	95% C.I.	p	95% C.I.	p	95% C.I.	p
TTN SD exon I	F(2,52) = [9,797]	0.000245 ***	[-3.62, -1.01]	0.00023 ***	[-2.73, -0.56]	0.0016549 **	[-0.33, 1.67]	0.2507677
TTN SD exon VII	F(2,52) = [11.89]	5.58*10-5 ****	[-3.44, 1.09]	0.0000655 ***	[-2.66, -0.71]	0.0003466 ***	[-0.32, 1.49]	0.2712789
TTN Post-SD	F(2,52) = [1.826]	0.171	[-0.49, 0.09]	0.2444643	[-0.27, 0.21]	0.9452915	[-0.06, 0.39]	0.1907538
NEB TRI exon VIII	F(2,52) = [32.95]	5.72*10-10 ****	[-5.00, -2.44]	0.0000000 ****	[-3.98, -2.09]	0.0000000 ****	[-0.26, 1.63]	0.1950505
