## Supplemental Table 6 for "Array Comparative Genomic Hybridisation and Droplet Digital PCR uncover recurrent copy number variation of the titin segmental duplication region"

### Sheet: Sheet1
TTN SD exon I
Residuals	Min	1Q	Median	3Q	Max
	-1.37123	-0.30151	-0.02921	0.31195	2.3523			Min 1Q Median 3Q Max
Coefficients	Estimate	Std,Error	t value	Pr(>|t|)				-1.37123 -0.30151 -0.02921 0.31195 2.35230
(Intercept)	2.24924	0.50442	4.459	4.31e-06
Actual	0.5021	0.06445	7.79	2.42e-10
Residual standard error	0.6552	on 53 degrees of freedom
Multiple R-squared	0.5338
Adjusted R-squared	0.525
F-statistic	50.59	on 1 and 53 degrees of freedom
p-value	2.422e-10
TTN SD exon VII
Residuals	Min	1Q	Median	3Q	Max
	-1.5155	-0.324	0.081	0.3046	1.5255
Coefficients	Estimate	Std,Error	t value	Pr(>|t|)
(Intercept)	2.43729	0.36713	6.639	1.72e-08
Actual	0.60341	0.05892	10.242	3.62e-14
Residual standard error	0.5559	on 53 degrees of freedom
Multiple R-squared	0.6643
Adjusted R-squared	0.658
F-statistic	104.9	on 1 and 53 degrees of freedom
p-value	3.625e-14
TTN Post-SD
Residuals	Min	1Q	Median	3Q	Max
	-1.2984	-0.433	-0.0933	0.1306	5.2061
Coefficients	Estimate	Std,Error	t value	Pr(>|t|)
(Intercept)	5.2104	0.9636	5.417	1.51e-06
Actual	0.4488	0.477	0.941	0.351
Residual standard error	0.9517	on 53 degrees of freedom
Multiple R-squared	0.01643
Adjusted R-squared	-0.002126
F-statistic	0.8855	on 1 and 53 degrees of freedom
p-value	0.351
NEB TRI exon VIII
Residuals	Min	1Q	Median	3Q	Max
	-1.05716	.0,33265	0.00188	0.22779	1.65442
Coefficients	Estimate	Std,Error	t value	Pr(>|t|)
(Intercept)	1.95795	0.40098	4.883	1e-05
Actual	0.69829	0.06579	10.614	1.01e-14
Residual standard error	0.5358	on 53 degrees of freedom
Multiple R-squared	0.6801
Adjusted R-squared	0.674
F-statistic	112.7	on 1 and 53 degrees of freedom
p-value	1.005e-14
